# Evidence-based recommendations for gene-specific ACMG/AMP variant classification from the ClinGen ENIGMA BRCA1 and BRCA2 Variant Curation Expert Panel

**DOI:** 10.1101/2024.01.22.24301588

**Authors:** Michael T. Parsons, Miguel de la Hoya, Marcy E. Richardson, Emma Tudini, Michael Anderson, Windy Berkofsky-Fessler, Sandrine M. Caputo, Raymond C. Chan, Melissa C. Cline, Bing-Jian Feng, Cristina Fortuno, Encarna Gomez-Garcia, Johanna Hadler, Susan Hiraki, Megan Holdren, Claude Houdayer, Kathleen Hruska, Paul James, Rachid Karam, Huei San Leong, Alexandra Martins, Arjen R. Mensenkamp, Alvaro N. Monteiro, Vaishnavi Nathan, Robert O’Connor, Inge Sokilde Pedersen, Tina Pesaran, Paolo Radice, Gunnar Schmidt, Melissa Southey, Sean Tavtigian, Bryony A. Thompson, Amanda E. Toland, Clare Turnbull, Maartje J. Vogel, Jamie Weyandt, George A.R. Wiggins, Lauren Zec, Fergus J. Couch, Logan C. Walker, Maaike P. G. Vreeswijk, David E. Goldgar, Amanda B. Spurdle

## Abstract

The ENIGMA research consortium (https://enigmaconsortium.org/) develops and applies methods to determine clinical significance of variants in Hereditary Breast and Ovarian Cancer genes. An ENIGMA *BRCA1/2* classification sub-group, originally formed in 2016 as a ClinGen external expert panel, evolved into a ClinGen internal Variant Curation Expert Panel (VCEP) to align with Federal Drug Administration recognized processes for ClinVar contributions.

The VCEP reviewed American College of Medical Genetics/Association of Molecular Pathology (ACMG/AMP) classification criteria for relevance to interpreting *BRCA1* and *BRCA2* variants. Statistical methods were used to calibrate evidence strength for different data types. Pilot specifications were tested on 40 variants, and documentation revised for clarity and ease-of-use.

The original criterion descriptions for 13 evidence codes were considered non-applicable or overlapping with other criteria. Scenario of use was extended or re-purposed for eight codes. Extensive analysis and/or data review informed specification descriptions and weights for all codes. Specifications were applied to pilot variants with pre-existing ClinVar classification as follows: 13 Uncertain Significance or Conflicting, 14 Pathogenic and/or Likely Pathogenic, and 13 Benign and/or Likely Benign. Review resolved classification for 11/13 Uncertain Significance or Conflicting variants, and retained or improved confidence in classification for the remaining variants.

Alignment of pre-existing ENIGMA research classification processes with ACMG/AMP classification guidelines highlighted several gaps in both the research processes and the baseline ACMG/AMP criteria. Calibration of evidence types was key to justify utility and strength of different evidence types for gene-specific application. The gene-specific criteria demonstrated value for improving ACMG/AMP-aligned classification of *BRCA1* and *BRCA2* variants.
