## Supplemental Section 2 Table 1 for "Evidence-based recommendations for gene-specific ACMG/AMP variant classification from the ClinGen ENIGMA BRCA1 and BRCA2 Variant Curation Expert Panel"

### Sheet: ST1 pilot variants and results
Supplementary Table 1: Pilot variants assessed using ACMG/AMP criteria specified for BRCA1 and BRCA2
ID	Gene	HGVS Nucleotide	Protein	Assumed molecular impact	ClinVar Classification prior to pilot study initiation1	Classification Initial Review (3 biocurators)	Classification Second Review using revised documentation	Biocuration for second review2	Final classification after application of the BRCA1/2 specifications	Final codes applied	Additional data provided by VCEP members
1	BRCA1	c.68_69del	p.(Glu23ValfsTer17)	Premature termination	Pathogenic	Pathogenic	Pathogenic	Core Approver	Pathogenic	PVS1, PM5_Supporting (PTC), PS3
2	BRCA2	c.5946del	p.(Ser1982ArgfsTer22)	Premature termination	Pathogenic	Pathogenic	Pathogenic	Core Approver	Pathogenic	PVS1, PM5_Supporting (PTC), PM3_Strong
3	BRCA1	c.5333−36_5406+400del		Large deletion	Pathogenic	Likely Pathogenic/Pathogenic	Pathogenic	Independent experienced biocurator	Pathogenic	PVS1, PM5_Supporting (PTC)
4	BRCA1	c.4186-1810_4358-1691dup		Large duplication	Pathogenic	Pathogenic	Pathogenic	Core Approver	Pathogenic	PVS1, PM5_Strong (PTC)
5	BRCA1	c.135-1G>T		Splice site IVS1,2	Pathogenic	Pathogenic	Pathogenic	Core Approver	Pathogenic	PVS1 (RNA), PS3, PP4_Very strong
6	BRCA1	c.5194-12G>A		Intronic substitution	Pathogenic	VUS/Pathogenic	Pathogenic	Two biocurators	Pathogenic	PM2_Supporting, PP3, PP4_Very strong
7	BRCA2	c.7977-1G>C		Splice site IVS1,2	Pathogenic	Pathogenic	Pathogenic	Core Approver	Pathogenic	PVS1 (RNA), PP4_Very strong
8	BRCA2	c.9117G>A	p.(=)	Silent	Pathogenic	Pathogenic	Pathogenic	Core Approver	Pathogenic	PVS1 (RNA), PP4_Very strong	Unpublished cosegregation data
9	BRCA2	c.8023A>G	p.(Ile2675Val)	Missense	Pathogenic	Pathogenic	Pathogenic	Core Approver	Pathogenic	PVS1 (RNA), PP4_Very strong
10	BRCA1	c.5089T>C	p.(Cys1697Arg)	Missense	Pathogenic	Likely Pathogenic/Pathogenic	Pathogenic	Independent experienced biocurator	Pathogenic	PS3, PM2_Supporting, PP3, PP4_Very strong, PP1_Moderate	Unpublished cosegregation data
11	BRCA1	c.191G>A	p.(Cys64Tyr)	Missense	Pathogenic	Pathogenic	Pathogenic	Core Approver	Pathogenic	PS3, PM2_Supporting, PP3, PP4_Very strong
12	BRCA1	c.5509T>G	p.(Trp1837Gly)	Missense	Likely Pathogenic/Pathogenic	Likely Pathogenic/Pathogenic	Pathogenic	Independent experienced biocurator	Pathogenic	PM2_Supporting, PP3, PP4_Very strong
13	BRCA2	c.8168A>C	p.(Asp2723Ala)	Missense	Likely Pathogenic/Pathogenic	Pathogenic	Pathogenic	Core Approver	Pathogenic	PS3, PP3, PP1_Very strong	Unpublished cosegregation data
14	BRCA2	c.9227G>T	p.(Gly3076Val)	Missense	Likely Pathogenic/Pathogenic	Likely Pathogenic/Pathogenic	Pathogenic	Independent experienced biocurator	Pathogenic	PS3, PM2_Supporting, PP3, PP4_Very strong
15	BRCA2	c.9976A>T	p.(Lys3326*)	Premature termination	Benign	Benign	Benign	Core Approver	Benign	BA1, BS3, BP5_Very strong
16	BRCA1	c.3418A>G	p.(Ser1140Gly)	Missense	Benign	Benign	Benign	Core Approver	Benign	BA1, BS2, BS3, BP1_Strong, BP5_Very strong	Unpublished homozygous cases without Fanconi Anemia phenotypes
17	BRCA2	c.7806-40A>G		Intronic substitution	Benign	Benign	Benign	Core Approver	Benign	BA1, BS2, BP5_S, BP7_Strong(RNA), BP4	Unpublished homozygous cases without Fanconi Anemia phenotypes
18	BRCA1	c.591C>T	p.(=)	Silent	Benign	Benign	Benign	Core Approver	Benign	BA1, BP5_Very strong, BP7_Strong(RNA)
19	BRCA2	c.9234C>T	p.(=)	Silent	Benign	Benign/Likely Benign	Benign	Independent experienced biocurator	Benign	BP5_Moderate, BP4, BP7_Strong(RNA)	Unpublished splicing data
20	BRCA2	c.7521A>G	p.(=)	Silent	Benign	Benign	Benign	Core Approver	Benign	BS1, BP4, BP5_S, BP7_Strong(RNA)
21	BRCA1	c.305C>G	p.(Ala102Gly)	Missense	Benign	Benign/Likely Benign	Benign	Independent experienced biocurator	Benign	PM2_Supporting, BS3, BP1_Strong, BP5_Strong
22	BRCA1	c.3082C>T	p.(Arg1028Cys)	Missense	Benign	Benign	Benign	Core Approver	Benign	BS3, BP1_Strong, BP5_Very strong
23	BRCA2	c.8149G>T	p.(Ala2717Ser)	Missense	Benign	Benign	Benign	Core Approver	Benign	BA1, BS2, BS3, BP4, BP5_Very strong	Unpublished homozygous cases without Fanconi Anemia phenotypes
24	BRCA1	c.301+7G>A		Intronic substitution	Benign	Benign	Benign	Core Approver	Benign	BS3, BP5_Very strong, BS1_Supporting, BP7_Strong (RNA), PP3
25	BRCA1	c.81-11del		Intronic deletion	Benign	Benign	Benign	Core Approver	Benign	BP5_Very strong, BP7_Strong(RNA), BP4
26	BRCA2	c.68-7del		Intronic deletion	Benign	Benign	Benign	Core Approver	Benign	BA1, BP5, BP7_Strong(RNA), BP4
27	BRCA1	c.1233T>G	p.(Asp411Glu)	Missense	Benign/Likely Benign	Benign	Benign	Core Approver	Benign	BS1, BS3, BP1_Strong
28	BRCA2	c.9699_9702del		Premature termination	Conflict (VUS/LP/P)	Pathogenic	Pathogenic	Core Approver	Pathogenic	PVS1, PS3, PM5_Strong(PTC), BS1, PM3	Unpublished Fanconi Anemia case
29	BRCA2	c.7879A>T	p.(Ile2627Phe)	Missense	Conflict (B/VUS/P)	Likely Pathogenic/Pathogenic	Pathogenic	Independent experienced biocurator	Pathogenic	PM2_Supporting, PP4_Very strong, PS3
30	BRCA2	c.632-3C>G		Intronic substitution	Conflict (VUS/P)	VUS/Likely Pathogenic/Pathogenic	Pathogenic	Two biocurators	Pathogenic	PVS1_Moderate (RNA), PP4_Moderate, PM3	Unpublished splicing data
31	BRCA1	c.212+3A>G		Intronic substitution	Conflict (VUS/P)	Pathogenic	Pathogenic	Core Approver	Pathogenic	PVS1 (RNA), PP4_Very strong, PS3
32	BRCA2	c.9925G>T	p.(Glu3309Ter)	Missense	Conflict (VUS/LP/P)	Likely Benign/VUS	VUS	Two biocurators	VUS	PM2_Supporting
33	BRCA1	c.5090G>A	p.(Cys1697Tyr)	Missense	Conflict (VUS/LP/P)	Likely Pathogenic/Pathogenic	Likely Pathogenic	Independent experienced biocurator	Likely Pathogenic	PS3, PM2_Supporting, PP3
34	BRCA2	c.663T>G	p.(Phe221Leu)	Missense	VUS	Likely Benign/VUS	Likely Benign	Two biocurators	Likely Benign	BP1_S
35	BRCA1	c.442-22_442-13del		Intronic deletion	Conflict (VUS/LP/P)	VUS/Pathogenic	VUS/Likely Pathogenic	Two biocurators	Pathogenic	PVS1_Strong (RNA), PP1_Strong, PP4_Moderate	Unpublished cosegregation and splicing data
36	BRCA1	c.2155A>G	p.(Lys719Glu)	Missense	Conflict (LB/VUS)	Benign	Benign	Core Approver	Benign	BS1, BP1_Strong, BP5_Very strong
37	BRCA2	c.7008-5T>C		Intronic substitution	VUS	Likely Benign/VUS	Likely Benign	Two biocurators	Likely Benign	PM2_Supporting, BP7_Strong(RNA)
38	BRCA2	c.5632_5634del	p.(Asn1878del)	In-frame deletion	VUS	Likely Benign/VUS	Likely Benign	Two biocurators	Likely Benign	BP1_S
39	BRCA1	c.5073A>G	p.(Thr1691=)	Missense	VUS	Likely Benign/VUS	Likely Benign/VUS	Two biocurators	VUS	PM2_Supporting, PP3
40	BRCA2	c.831T>G	p.(Asn277Lys)	Missense	Conflict (B/LB/VUS/LP)	Benign/Likely Benign	Benign	Independent experienced biocurator	Benign	BS3, BP1_Strong, BP5_Moderate, BS1_Supporting
1 ClinVar classification as at April 2021
2 Approach for second review was based on combination of classifications after initial review. A single core approver reviewed the codes for variants with consistent classification. An independent experienced biocurator reviewed variants with a confidence difference in classification, LP vs P or LB vs B. Variants called VUS by at least one biocurator in initial review were assigned to two differe…
B: Benign, LB: Likely Benign, VUS: Variant of uncertain significance, LP: Likely Pathogenic, P: Pathogenic
