## Supplemental Section 2 Table 2 for "Evidence-based recommendations for gene-specific ACMG/AMP variant classification from the ClinGen ENIGMA BRCA1 and BRCA2 Variant Curation Expert Panel"

### Sheet: Sheet1
Table S2: General description of BRCA1 and BRCA2 VCEP specifications for ACMG/AMP baseline criteria and evidence codes
Evidence Code 1	Simplified criterion description 1	Included in BRCA1 and BRCA2 Specifications	Extension and other comments	Relevant Appendix sections, and Specifications Figures and Tables in ClinGen Specification Registry 2
PATHOGENIC CRITERIA
PVS1	Null variant in a gene where loss of function is a known mechanism of disease.	Yes, Variable weight	Detailed PVS1 flowcharts for protein termination codon (PTC) and splice site donor and acceptor +/-1,2 dinucleotide variants that account for knowledge of naturally occurring transcripts.	Appendix D; Specifications Table 4
		Also repurposed to capture splicing data.	Variant-induced transcripts interpreted via the PVS1 decision tree.	Appendix E; Specifications Figure 1B
PS1	Same amino acid change as a previously established pathogenic variant regardless of nucleotide change.	Yes, Variable weight. Also repurposed to capture splicing impact predictions.	Apply PS1_Variable Weight, for exonic and intronic variants with same predicted impact on splicing, as a previously classified (likely) pathogenic variant. Vary weight depending on relative positions, and confidence in classification of the reference variant.	Appendix E and J; Specifications Figure 5
PS2	De novo (paternity confirmed) in a patient with the disease and no family history.	No	BRCA1/2-related cancers occur relatively commonly. No information to calibrate the predictive capacity of de novo occurrences.
PS3	Well-established in vitro or in vivo functional studies supportive of a damaging effect	Yes	Assay measures effect via protein only OR mRNA and protein combined. Splicing-only assay data captured under other PVS1_Variable (RNA).	Appendix E; Specifications Figure 1C
PS4	The prevalence of the variant in affected individuals is significantly increased compared with the prevalence in controls.	Yes	Case-control LR is the preferred approach. Otherwise case-control p-value ≤0.05 and OR ≥4 (lower confidence interval excludes 2.0).	Appendix F
PS4_Moderate	Proband Counting: prior observation of the variant in multiple unrelated patients with the same phenotype, and its absence in controls	No	Extensive analysis to justify caution in applying this code as designated for common cancer phenotypes.
PM1	Located in a mutational hot spot and/or critical and well-established functional domain.	No	Considered as a component of bioinformatic analysis (PP3/BP4).
PM2	Absent/rare from controls in an ethnically-matched cohort population sample.	Yes, Supporting weight	Extensive analysis to inform weight.	Appendix G
PM3	For recessive disorders, detected in trans with a pathogenic variant.	Yes, Variable weight	Extensive analysis to inform criteria to designate points used to assign final weight.	Appendix H; Specifications Table 6
PM4	Protein length changes due to in-frame deletions/insertions in a non-repeat region or stop-loss variants.	No	Considered as a component of bioinformatic analysis (PP3/BP4).
PM5	Missense change at an amino acid residue where a different missense change determined to be pathogenic has been seen before.	Not in original format	Considered as a component of bioinformatic analysis (PP3/BP4).
		Repurposed use, Variable weight	PTC variant in an exon where a different proven pathogenic PTC variant has been seen before. Extensive analysis informed exon-specific weights.	Appendix D; Specifications Table 4
PM6	De novo (without confirmation of paternity and maternity) in a patient with the disease and no family history.	No	BRCA1/2-related cancers occur relatively commonly. No information to calibrate the predictive capacity of de novo occurrences.
PP1	Co-segregation with disease in multiple affected family members	Yes, Variable Weight	Apply weight as per Bayes Score from segregation analysis that captures age-specific penetrance for known pathogenic variants.	Appendix I
PP2	Missense variant in a gene that has a low rate of benign missense variation and where missense variants are a common mechanism of disease.	No	High frequency of benign missense variants.
PP3	Multiple lines of computational evidence support a deleterious effect on the gene or gene product	Yes	Apply for predicted splicing for silent, missense/in-frame (irrespective of location in clinically important functional domain) and for intronic variants outside of donor and acceptor 1,2 sites.	Appendix J; Specifications Figure 1A
			For predicted impact on protein function via missense or insertion/deletion - only apply for variants inside a (potentially) clinically important functional domain.
PP4	Phenotype specific for disease with single genetic etiology.	Not in original format	Breast cancer is very common and has a high degree of genetic heterogeneity (caused by pathogenic variants in numerous genes).
		Repurposed use, Variable weight	Use to capture combined likelihood ratio (LR) towards pathogenicity, based on multifactorial likelihood clinical data in the public domain, or where there is no appropriate ACMG/AMP code.	Appendix B
			Clinically calibrated evidence types include co-segregation with disease, co-occurrence with a pathogenic variant in the same gene, reported family history, breast tumor pathology, and case-control data.
PP5	Reputable source recently reports variant as pathogenic but the evidence is not available to the laboratory to perform an independent evaluation.	No	ClinGen recommendation.
BENIGN CRITERIA
BA1	Stand-alone allele frequency.	Yes	Specifications around exome vs genome, and read depth. Informed by LR analysis as well as use of maximum credible population allele frequency (MCAF) calculator.	Appendix G
BS1	Allele frequency greater than expected for disease	Yes, Variable weight	Specifications around exome vs genome, and read depth. Informed by LR analysis as well as use of MCAF calculator.	Appendix G
BS2	Observed in a healthy adult individual for a recessive (homozygous), dominant (heterozygous), or X-linked (hemizygous) disorder, with full penetrance expected at an early age	Yes, Variable weight	Applied in (presumed) absence of features of recessive disease, namely Fanconi Anemia phenotype.	Appendix H; Specifications Table 8
			Extensive analysis used to inform age ranges to assign different weights.
BS3	Well-established in vitro or in vivo functional studies shows no damaging effect on protein function.	Yes	Assay measures effect via protein only OR mRNA and protein combined. Excludes splicing-only assay data demonstrating no impact on splicing - captured under BP7_Strong (RNA)	Appendix E; Specifications Figure 1C and Table 9
BS4	Lack of segregation in affected members of a family.	Yes, Variable weight	Apply weight as per Bayes Score from segregation analysis that captures age-specific penetrance for known pathogenic variants.	Appendix I
BP1	Missense variant in a gene for which primarily truncating variants are known to cause disease	Not in original format	Some missense variants are known to cause disease
		Repurposed use,	Apply for silent substitution, missense or in-frame insertion, deletion or deletion-insertion variants outside a (potentially) clinically important functional domain. Informed by extensive analysis.	Appendix J; Specifications Figure 1A
		Strong weight
BP2	Observed in trans with a pathogenic variant for a fully penetrant dominant gene/disorder, or observed in cis with a pathogenic variant in any inheritance pattern	No	Applied only in the context of BS2.
BP3	In-frame deletions/insertions in a repetitive region without a known function	No	Captured by bioinformatic tool prediction, and domain analysis.
BP4	Multiple lines of computational evidence suggest no impact on gene or gene product	Yes, using calibrated prediction tools	Consider type and location of variant to determine applicability of protein and splicing predictors. Only applied to variants inside a (potentially) clinically important functional domain.	Appendix J; Specifications Figure 1A
BP5	Variant found in a case with an alternate molecular basis for disease	Not in original format	N/A for co-observation: cases with pathogenic variants in two different known breast–ovarian cancer risk genes have no specific phenotype.
		Repurposed use, Variable weight	Use to capture combined likelihood ratio (LR) against pathogenicity, based on multifactorial likelihood clinical data in the public domain, or where there is no appropriate ACMG/AMP code.	Appendix B and K
			Clinically calibrated evidence types include co-segregation with disease, co-occurrence with a pathogenic variant in the same gene, reported family history, breast tumor pathology, and case-control data.
BP6	Reputable source recently reports variant as benign but the evidence is not available to the laboratory to perform an independent evaluation	No	ClinGen recommendation.
BP7	A synonymous (silent) variant for which splicing prediction algorithms predict neither an impact to the splice consensus sequence nor the creation of a new splice site AND the nucleotide is not highly conserved.	Yes	Code is applied in addition to BP4 for splicing prediction, to capture the low prior probability of pathogenicity of silent variants.	Appendix J; Specifications Figure 1A
		Repurposed use,	Well-established in vitro or in vivo functional studies show no damaging effect on protein function as measured by effect on mRNA transcript profile – mRNA assay only. Apply as BP7_Strong (RNA) for intronic, silent, and missense/in-frame variants located outside a (potentially) clinically important functional domain.	Appendix E; Specifications Figure 1B
		Strong weight
1 Original ACMG/AMP criteria codes and descriptions are as per Richards et al 2015.
2 ClinGen Specification Registry for ENIGMA BRCA1 and BRCA2 VCEP: https://cspec.genome.network/cspec/ui/svi/affiliation/50087. Version 1.0 Specifications and Appendix are also reproduced in Supplemental Information, Section 3.
Grey highlighted evidence codes are not used, or not used in original format.
