## Supplemental Section 3 for "Evidence-based recommendations for gene-specific ACMG/AMP variant classification from the ClinGen ENIGMA BRCA1 and BRCA2 Variant Curation Expert Panel": CSpec_BRCA12ACMG-Rules-Specifications_V1.0_Table-4_2023-04-27.xlsx

### Sheet: Specifications - Table 4 Readme
ACMG/AMP Classification Rules Specified for BRCA1 & BRCA2
ENIGMA Variant Curation Expert Panel, Classification Criteria V1.0.0 2023-04-27.
Specifications - Searchable Excel file, Table 4
Table 4: Summary of codes applicable for variants considered against the BRCA1 and BRCA2 PVS1 decision trees.
This Table is provided as a separate file in excel format to facilitate searches and look-ups by variant c. nomenclature, exon etc.
Includes PVS1 and PM5 codes recommended for initiation, nonsense/frameshift, deletion, duplication and splice site (donor/acceptor ±1,2) variants– organized by exon.
Full gene deletion is not included as this is considered as Stand Alone evidence for pathogenicity.
Read-me notes
General
For BRCA1, legacy exon numbering is shown in parentheses.
Different notes and warnings are provided in columns C and S.
Lines at the end of each exon represent the frame
Forward slash: a two-nt overhang at end of exon, one-nt overhang at the start
Backslash: a one-nt overhang at end of exon, two-nt overhang at the start
Vertical bar: in-frame end of the exon
Parallel lines on both sides of an exon: deletion of this exon would be in-frame
PVS1
PVS1 code weights were determined by application of comprehensive decision trees in Appendices, Section D
PVS1 (RNA) is designated for splice site variants with available mRNA data, with code based on observed molecular impact at the transcript level
These splice site variants are denoted in red font.
PM5_PTC
PM5 code weights for protein termination variants, determined for each exon, as detailed in Appendices, Section D, Figures 7 and 8.
Apply only to genomic PTC changes (not splicing). Weight determined by exon where the termination codon occurs (may not be the same exon as the variant position).
Annotated Examples of Table Contents

### Sheet: Table 4 - Annotated Exons
Gene	Exon	Notes & Warnings	Code for IVS variant	IVS 1,2 Variants	Vt Allele		Colour Coding		Exon information				Domain information		IVS 1,2 Variants	Vt Allele	Code for IVS variant	Notes & Warnings
BRCA1
BRCA1	E1								c.-113		c.-20
BRCA1	E1									EXON 1					c.-20+1G>	A, C, T	PVS1_N/A	Predicted alteration does not affect the coding sequence
BRCA1	E1														c.-20+2T>	A, C, G	PVS1_N/A	Predicted alteration does not affect the coding sequence
BRCA1	E1
BRCA1	E1								PVS1_N/A	DEL E1
BRCA1	E1						5'UTR		PVS1_N/A	DUP E1	Tandem
BRCA1	E1						Intron		PVS1_N/A	DUP E1	Unknown
BRCA1
BRCA1	E2								PVS1	START codon
BRCA1	E2								PVS1	PTC	PM5_PTC_S
BRCA1	E2								c.-19	c.1	c.80				c.80+1G>	A	PVS1 (RNA)
BRCA1	E2	Predicted alteration does not affect the coding sequence	PVS1_N/A	c.-19-2A>	C, G, T					EXON 2		/			c.80+1G>	C, T	PVS1
BRCA1	E2	Predicted alteration does not affect the coding sequence	PVS1_N/A	c.-19-1G>	A, C, T					1.4%					c.80+2T>	A, C, G	PVS1
BRCA1	E2									p.1	p.27
BRCA1	E2						5'UTR		PVS1	DEL E2			RING	p.1_27
BRCA1	E2						Coding Ring Domain		PVS1_N/A	DUP E2	Tandem		M18T	L22S
BRCA1	E2						Intron		PVS1_N/A	DUP E2	Unknown
BRCA1	E2
BRCA1
BRCA1	E3								PVS1	PTC	PM5_PTC_S
BRCA1	E3								c.81		c.134				c.134+1G>	A	PVS1 (RNA)	In-frame Δ(E3) observed and exon2-exon 4(5) junction creates a de novo TGA (stop codon)
BRCA1	E3		PVS1	c.81-2A>	C, G, T			/		EXON 3		/			c.134+1G>	C, T	PVS1	In-frame Δ(E3) predicted and exon2-exon 4(5) junction creates a de novo TGA (stop codon)
BRCA1	E3		PVS1	c.81-1G>	A, C, T					0.01					c.134+2T>	A, C, G	PVS1	In-frame Δ(E3) predicted and exon2-exon 4(5) junction creates a de novo TGA (stop codon)
BRCA1	E3		PVS1 (RNA)	c.81-1G>	C				p.27		p.45
BRCA1	E3								PVS1	DEL E3			RING	p.27_45
BRCA1	E3						Coding Ring Domain		PVS1_S	DUP E3	Tandem		T37K	C39R	C39Y
BRCA1	E3						Intron		PVS1_M	DUP E3	Unknown		H41R	C44S	C44Y
BRCA1	E3												C44F
BRCA1
BRCA1	E4(5)								PVS1	PTC	PM5_PTC_S
BRCA1	E4(5)								c.135		c.212
BRCA1	E4(5)		PVS1	c.135-2A>	G, C, T			/		EXON 4(5)		/			c.212+1G>	A, C, T	PVS1 (RNA)
BRCA1	E4(5)		PVS1	c.135-1G>	A					1.4%					c.212+2T>	A,G	PVS1
BRCA1	E4(5)		PVS1 (RNA)	c.135-1G>	C, T				p.45		p.71				c.212+2T>	C	PVS1 (RNA)
BRCA1	E4(5)								PVS1	DEL E4(5)
BRCA1	E4(5)						Coding Ring Domain		PVS1_S	DUP E4(5)	Tandem		RING	p.45_71
BRCA1	E4(5)						Intron		PVS1_M	DUP E4(5)	Unknown		C47Y	C61G	C61S
BRCA1	E4(5)												C64Y
BRCA1
BRCA1	E5(6)								PVS1	PTC	PM5_PTC_S							*Note that codon 101 (RING C-terminal boundary) is split between exon 5(6) and exon 6(7)
BRCA1	E5(6)		PVS1 (RNA)	c.213-2A>	C, G				c.213		c.301*				c.301+1G>	C	PVS1_P (RNA)	Small in-frame observed
BRCA1	E5(6)		PVS1	c.213-2A>	T			/		EXON 5(6)		\			c.301+1G>	A, T	PVS1_P	Small in-frame predicted
BRCA1	E5(6)		PVS1	c.213-1G>	C, T					1.6%					c.301+2T>	A, C, G	PVS1_P	Small in-frame predicted
BRCA1	E5(6)		PVS1 (RNA)	c.213-1G>	A				p.71		p.101*							Conflicting functional/clinical data for E5(6) donor site variants exists
BRCA1	E5(6)								PVS1	DEL E5(6)			RING	p.71_101				*Note that codon 101 (RING C-terminal boundary) is split between exon 5(6) and exon 6(7)
BRCA1	E5(6)						Coding Ring Domain		PVS1	DUP E5(6)	Tandem			T77_F79del
BRCA1	E5(6)						Intron		PVS1_S	DUP E5(6)	Unknown
BRCA1
BRCA1	E6(7)	*Note that codon 101 (RING C-terminal boundary) is split between exon 5(6) and exon 6(7)							PVS1	PTC	PM5_PTC_S
BRCA1	E6(7)		PVS1 (RNA)	c.302-2A>	C				c.302*		c.441				c.441+1G>	A	PVS1 (RNA)
BRCA1	E6(7)		PVS1	c.302-2A>	G, T			\		EXON 6(7)		l			c.441+1G>	C, T	PVS1
BRCA1	E6(7)		PVS1	c.302-1G>	C, T					1.6%					c.441+2T>	C	PVS1
BRCA1	E6(7)		PVS1 (RNA)	c.302-1G>	A				p.101*		p.147				c.441+2T>	A, G	PVS1 (RNA)
BRCA1	E6(7)	*Note that codon 101 (RING C-terminal boundary) is split between exon 5(6) and exon 6(7)							PVS1	DEL E6(7)
BRCA1	E6(7)						Coding		PVS1	DUP E6(7)	Tandem
BRCA1	E6(7)						Intron		PVS1_S	DUP E6(7)	Unknown
BRCA1
BRCA1
BRCA1	E7(8)								c.442		c.547				c.547+1G>	A	PVS1 (RNA)
BRCA1	E7(8)	Small in-frame predicted	PVS1_P	c.442-2A>	G, C, T			l		EXON 7(8)		\			c.547+1G>	C, T	PVS1
BRCA1	E7(8)	Small in-frame predicted	PVS1_P	c.442-1G>	A, C, T					1.9%					c.547+2T>	G	PVS1
BRCA1	E7(8)								p.148		p.183				c.547+2T>	A, C	PVS1 (RNA)
BRCA1	E7(8)								PVS1	PTC	PM5_PTC_P
BRCA1	E7(8)								PVS1	DEL E7(8)
BRCA1	E7(8)						Coding		PVS1	DUP E7(8)	Tandem
BRCA1	E7(8)						Intron		PVS1_S	DUP E7(8)	Unknown
BRCA1
BRCA1	E8(9)								PVS1_N/A	PTC	PM5_N/A
BRCA1	E8(9)								c.548		c.593
BRCA1	E8(9)	Δ(E8,9)[Δ(E9,10)] rescue expected	PVS1_N/A	c.548-2A>	G, C, T			\		EXON 8(9)		/			c.593+1G>	A, T, C	PVS1_N/A	Δ(E8,9)[Δ(E9,10)] rescue expected
BRCA1	E8(9)	Δ(E8,9)[Δ(E9,10)] rescue expected	PVS1_N/A	c.548-1G>	A, C, T					0.8%					c.593+2T>	C, G, A	PVS1_N/A	Δ(E8,9)[Δ(E9,10)] rescue expected
BRCA1	E8(9)								p.183		p.198
BRCA1	E8(9)								PVS1_N/A	DEL E8(9)
BRCA1	E8(9)						Coding		PVS1_N/A	DUP E8(9)	Tandem
BRCA1	E8(9)						Intron		PVS1_N/A	DUP E8(9)	Unknown
BRCA1
BRCA1	E9(10)								PVS1_N/A	PTC	PM5_N/A
BRCA1	E9(10)	Δ(E8,9)[Δ(E9,10)] rescues	PVS1_N/A (RNA)	c.594-2A>	C				c.594		c.670
BRCA1	E9(10)	Δ(E8,9)[Δ(E9,10)] rescue expected	PVS1_N/A	c.594-2A>	G,T			/		EXON 9(10)		\			c.670+1G>	A, T, C	PVS1_N/A	Δ(E8,9)[Δ(E9,10)] rescue expected
BRCA1	E9(10)	Δ(E8,9)[Δ(E9,10)] rescue expected	PVS1_N/A	c.594-1G>	A, C, T					1.4%					c.670+2T>	C, G, A	PVS1_N/A	Δ(E8,9)[Δ(E9,10)] rescue expected
BRCA1	E9(10)								p.198		p.224
BRCA1	E9(10)								PVS1_N/A	DEL E9(10)
BRCA1	E9(10)						Coding		PVS1_N/A	DUP E9(10)	Tandem
BRCA1	E9(10)						Intron		PVS1_N/A	DUP E9(10)	Unknown
BRCA1
BRCA1	E10(11)								PVS1	PTC	PM5_PTC_S
BRCA1	E10(11)	Expected in-frame Δ(E8_E10)[Δ(E9_E11)] suspected (partially) functional	PVS1_M	c.671-2A>	G, T		c.671						c.4096		c.4096+1G>	A	PVS1_M (RNA)	Observed in-frame Δ(E10q3309) [Δ(E11q3309)] suspected (partially) functional
BRCA1	E10(11)	Observed in-frame Δ(E8_E10)[Δ(E9_E11)] suspected (partially) functional	PVS1_M (RNA)	c.671-2A>	C	\				EXON 10(11)				\	c.4096+1G>	T, C	PVS1_M	Expected in-frame Δ(E10q3309) [Δ(E11q3309)] suspected (partially) functional
BRCA1	E10(11)	Expected in-frame Δ(E8_E10)[Δ(E9_E11)] suspected (partially) functional	PVS1_M	c.671-1G>	A, C, T					61.3%					c.4096+2T>	C, G, A	PVS1_M	Expected in-frame Δ(E10q3309) [Δ(E11q3309)] suspected (partially) functional
BRCA1	E10(11)	The possibility of intermediate risk variants should not be disregarded					p.224						p.1366					The possibility of intermediate risk variants should not be disregarded
BRCA1	E10(11)								PVS1_M	DEL E10(11)
BRCA1	E10(11)						Coding		PVS1_M	DUP E10(11)	Tandem
BRCA1	E10(11)						Intron		PVS1_P	DUP E10(11)	Unknown
BRCA1
BRCA1	E11(12)								PVS1	PTC	PM5_PTC_S
BRCA1	E11(12)	Small in-frame predicted	PVS1_P	c.4097-2A>	C, T				c.4097		c.4185				c.4185+1G>	A	PVS1 (RNA)
BRCA1	E11(12)	PTC_NMD observed	PVS1 (RNA)	c.4097-2A>	G			\		EXON 11(12)		l			c.4185+1G>	C, T	PVS1
BRCA1	E11(12)	PTC_NMD predicted	PVS1	c.4097-1G>	A					1.6%					c.4185+2T>	A, C, G	PVS1
BRCA1	E11(12)	Small in-frame predicted	PVS1_P	c.4097-1G>	C, T				p.1366		p.1395
BRCA1	E11(12)						Coding		PVS1	DEL E11(12)
BRCA1	E11(12)						Coding Coiled-coil domain		PVS1	DUP E11(12)	Tandem		Coiled-coil p.1391_1395
BRCA1	E11(12)						Intron		PVS1_S	DUP E11(12)	Unknown
BRCA1	E11(12)
BRCA1
BRCA1	E12(13)								PVS1	PTC	PM5_PTC_S
BRCA1	E12(13)	Small in-frame predicted	PVS1_P	c.4186-2A>	C, T				c.4186		c.4357				c.4357+1G>	A, T	PVS1 (RNA)
BRCA1	E12(13)	PTC_NMD predicted	PVS1	c.4186-2A>	G			l		EXON 12(13)		\			c.4357+1G>	C	PVS1
BRCA1	E12(13)	Small in-frame observed	PVS1_P (RNA)	c.4186-1G>	A					0.03					c.4357+2T>	A, G	PVS1
BRCA1	E12(13)	Small in-frame predicted	PVS1_P	c.4186-1G>	C, T				p.1396		p.1453				c.4357+2T>	C	PVS1	Creates a GC splice site (but not AG|GCAAGT), SpliceAI score <0.8. Recommend investigate for leaky splicing.
BRCA1	E12(13)						Coding Coiled-coil domain		PVS1	DEL E12(13)
BRCA1	E12(13)						Coding		PVS1	DUP E12(13)	Tandem		Coiled-coil p.1396_1424
BRCA1	E12(13)						Intron		PVS1_S	DUP E12(13)	Unknown
BRCA1	E12(13)
BRCA1
BRCA1	E13(14)								PVS1	PTC	PM5_PTC_S
BRCA1	E13(14)	PTC_NMD predicted	PVS1	c.4358-2A>	G				c.4358		c.4484				c.4484+1G>	A, T	PVS1 (RNA)
BRCA1	E13(14)	Small in-frame predicted	PVS1_P	c.4358-2A>	C, T			\		EXON 13(14)		/			c.4484+1G>	C	PVS1
BRCA1	E13(14)	Small in-frame predicted	PVS1_P	c.4358-1G>	A, C, T					2.3%					c.4484+2T>	A, C, G	PVS1
BRCA1	E13(14)								p.1453		p.1495
BRCA1	E13(14)								PVS1	DEL E13(14)
BRCA1	E13(14)						Coding		PVS1	DUP E13(14)	Tandem
BRCA1	E13(14)						Intron		PVS1_S	DUP E13(14)	Unknown
BRCA1
BRCA1	E14(15)								PVS1	PTC	PM5_PTC_S
BRCA1	E14(15)								c.4485		c.4675				c.4675+1G>	A	PVS1 (RNA)
BRCA1	E14(15)		PVS1	c.4485-2A>	C, G, T			/		EXON 14(15)		\			c.4675+1G>	C, T	PVS1
BRCA1	E14(15)		PVS1	c.4485-1G>	A, T					3.4%					c.4675+2T>	A, C, G	PVS1
BRCA1	E14(15)		PVS1 (RNA)	c.4485-1G>	C				p.1495		p.1559
BRCA1	E14(15)								PVS1	DEL E14(15)
BRCA1	E14(15)						Coding		PVS1	DUP E14(15)	Tandem
BRCA1	E14(15)						Intron		PVS1_S	DUP E14(15)	Unknown
BRCA1
BRCA1	E15(16)								PVS1	PTC	PM5_PTC_S
BRCA1	E15(16)								c.4676		c.4986				c.4986+1G>	C, T	PVS1 (RNA)
BRCA1	E15(16)		PVS1	c.4676-2A>	C, G, T			\		EXON 15(16)		l			c.4986+1G>	A	PVS1
BRCA1	E15(16)		PVS1	c.4676-1G>	A, C, T					5.5%					c.4986+2T>	A, C, G	PVS1
BRCA1	E15(16)								p.1559		p.1662
BRCA1	E15(16)						Coding		PVS1	DEL E15(16)			BRCT	p.1650_1662
BRCA1	E15(16)						Coding BRCT domain		PVS1	DUP E15(16)	Tandem
BRCA1	E15(16)						Intron		PVS1_S	DUP E15(16)	Unknown
BRCA1
BRCA1	E16(17)								PVS1	PTC	PM5_PTC_S
BRCA1	E16(17)		PVS1 (RNA)	c.4987-2A>	G				c.4987		c.5074				c.5074+1G>	A, T	PVS1 (RNA)
BRCA1	E16(17)		PVS1	c.4987-2A>	C, T			l		EXON 16(17)		\			c.5074+1G>	C	PVS1
BRCA1	E16(17)		PVS1	c.4987-1G>	C, T					1.6%					c.5074+2T>	A, C, G	PVS1
BRCA1	E16(17)		PVS1 (RNA)	c.4987-1G>	A				p.1663		p.1692
BRCA1	E16(17)								PVS1	DEL E16(17)			BRCT	p.1663_1692
BRCA1	E16(17)						Coding BRCT domain		PVS1	DUP E16(17)	Tandem		T1685A	T1685I	V1688del
BRCA1	E16(17)						Intron		PVS1_S	DUP E16(17)	Unknown
BRCA1
BRCA1	E17(18)								PVS1	PTC	PM5_PTC_S
BRCA1	E17(18)		PVS1 (RNA)	c.5075-2A>	G				c.5075		c.5152				c.5152+1G>	C	PVS1 (RNA)
BRCA1	E17(18)		PVS1	c.5075-2A>	C, T			\		EXON 17(18)		\			c.5152+1G>	A, T	PVS1
BRCA1	E17(18)		PVS1	c.5075-1G>	A, T					1.4%					c.5152+2T>	C, G, A	PVS1
BRCA1	E17(18)		PVS1 (RNA)	c.5075-1G>	C				p.1692		p.1718
BRCA1	E17(18)								PVS1	DEL E17(18)			BRCT	p.1692_1718
BRCA1	E17(18)						Coding BRCT domain		PVS1_S	DUP E17(18)	Tandem		C1697R	R1699W	G1706E
BRCA1	E17(18)						Intron		PVS1_M	DUP E17(18)	Unknown		A1708E	S1715R	S1715N
BRCA1
BRCA1	E18(19)								PVS1	PTC	PM5_PTC_S
BRCA1	E18(19)								c.5153		c.5193				c.5193+1G>	A, C, T	PVS1
BRCA1	E18(19)		PVS1	c.5153-2A>	C, G, T			\		EXON 18(19)		l			c.5193+2T>	A	PVS1
BRCA1	E18(19)		PVS1	c.5153-1G>	C, T					0.7%					c.5193+2T>	G	PVS1 (RNA)
BRCA1	E18(19)		PVS1 (RNA)	c.5153-1G>	A				p.1718		p.1731				c.5193+2T>	C	PVS1_N/A	Functional GC splice site predicted based on functional data, perfect match with the consensus (AG|GCAAGT), and SpliceAI score <0.8
BRCA1	E18(19)								PVS1	DEL E18(19)
BRCA1	E18(19)						Coding BRCT domain		PVS1	DUP E18(19)	Tandem		BRCT	p.1718_1731
BRCA1	E18(19)						Intron		PVS1_S	DUP E18(19)	Unknown
BRCA1	E18(19)
BRCA1	E18(19)
BRCA1
BRCA1	E19(20)								PVS1	PTC	PM5_PTC_S
BRCA1	E19(20)		PVS1 (RNA)	c.5194-2A>	G				c.5194		c.5277				c.5277+1G>	A	PVS1 (RNA)
BRCA1	E19(20)		PVS1	c.5194-2A>	C, T			l		EXON 19(20)		l			c.5277+1G>	T, C	PVS1
BRCA1	E19(20)		PVS1	c.5194-1G>	A, C					1.5%					c.5277+2T>	C, G, A	PVS1
BRCA1	E19(20)		PVS1 (RNA)	c.5194-1G>	T				p.1732		p.1759
BRCA1	E19(20)								PVS1	DEL E19(20)			BRCT	p.1732_1759
BRCA1	E19(20)						Coding BRCT domain		PVS1_S	DUP E19(20)	Tandem		V1736A	V1736G	G1738R
BRCA1	E19(20)						Intron		PVS1_M	DUP E19(20)	Unknown		G1738E	D1739V	G1748D
BRCA1
BRCA1	E20(21)								PVS1	PTC	PM5_PTC_S
BRCA1	E20(21)								c.5287		c.5332				c.5332+1G>	A	PVS1 (RNA)
BRCA1	E20(21)		PVS1	c.5278-2A>	C, G, T			l		EXON 20(21)		\			c.5332+1G>	C, T	PVS1
BRCA1	E20(21)		PVS1 (RNA)	c.5278-1G>	A, C, T					0.9%					c.5332+2T>	A, C, G	PVS1
BRCA1	E20(21)								p.1760		p.1778
BRCA1	E20(21)								PVS1	DEL E20(21)			BRCT	p.1760-1778
BRCA1	E20(21)						Coding BRCT domain		PVS1	DUP E20(21)	Tandem		L1764P	I1766S	G1770V
BRCA1	E20(21)						Intron		PVS1_S	DUP E20(21)	Unknown		M1775K	M1775R
BRCA1
BRCA1	E21(22)								PVS1	PTC	PM5_PTC_S
BRCA1	E21(22)								c.5333		c.5406				c.5406+1G>	A	PVS1 (RNA)
BRCA1	E21(22)		PVS1	c.5333-2A>	G, C, T			\		EXON 21(22)		l			c.5406+1G>	T, C	PVS1
BRCA1	E21(22)		PVS1	c.5333-1G>	A, C					1.3%					c.5406+2T>	C, G, A	PVS1
BRCA1	E21(22)		PVS1 (RNA)	c.5333-1G>	T				p.1778		p.1802
BRCA1	E21(22)								PVS1	DEL E21(22)			BRCT	p.1778-1802
BRCA1	E21(22)						Coding BRCT domain		PVS1	DUP E21(22)	Tandem		L1786P	C1787S	G1788V
BRCA1	E21(22)						Intron		PVS1_S	DUP E21(22)	Unknown
BRCA1
BRCA1	E22(23)								PVS1	PTC	PM5_PTC_S
BRCA1	E22(23)		PVS1 (RNA)	c.5407-2A>	G				c.5407		c.5467				c.5467+1G>	A	PVS1 (RNA)
BRCA1	E22(23)		PVS1	c.5407-2A>	C, T			l		EXON 22(23)		\			c.5467+1G>	T, C	PVS1
BRCA1	E22(23)		PVS1	c.5407-1G>	A, C, T					1.1%					c.5467+2T>	G, A	PVS1
BRCA1	E22(23)								p.1803		p.1823				c.5467+2T>	C	PVS1 (RNA)
BRCA1	E22(23)								PVS1	DEL E22(23)
BRCA1	E22(23)						Coding BRCT domain		PVS1	DUP E22(23)	Tandem		BRCT	p.1803-1822
BRCA1	E22(23)						Intron		PVS1_S	DUP E22(23)	Unknown
BRCA1	E22(23)
BRCA1	E22(23)
BRCA1
BRCA1	E23(24)								PVS1	PTC<p.I1855	PM5_PTC_S
BRCA1	E23(24)								PVS1_N/A	PTC>p.L1854	PM5_N/A
BRCA1	E23(24)		PVS1 (RNA)	c.5468-2A>	G				c.5468		c.5571	c.5592	c.*1383
BRCA1	E23(24)		PVS1	c.5468-2A>	C, T			\		EXON 23(24)
BRCA1	E23(24)		PVS1	c.5468-1G>	C, T					1.5%
BRCA1	E23(24)		PVS1 (RNA)	c.5468-1G>	A				p.1823		p.1857	p.1863
BRCA1	E23(24)						Coding BRCT domain		PVS1	DEL E23(24)
BRCA1	E23(24)						Coding		PVS1_P	DUP E23(24)	Tandem		BRCT	p.1823-1857
BRCA1	E23(24)						3'UTR		PVS1_N/A	DUP E23(24)	Unknown		W1838E	L1839S	Y1853C
BRCA1	E23(24)						Intron
BRCA2	E1								c.-227		c.-40				c.-40+1G>	A	PVS1_N/A	Predicted alteration does not affect the coding sequence
BRCA2	E1									EXON 1					c.-40+1G>	C, T	PVS1_N/A	Predicted alteration does not affect the coding sequence
BRCA2	E1														c.-40+2T>	A, C, G	PVS1_N/A	Predicted alteration does not affect the coding sequence
BRCA2	E1
BRCA2	E1						5'UTR		PVS1_N/A	DEL E1
BRCA2	E1						Intron		PVS1_N/A	DUP E1	Tandem
BRCA2	E1								PVS1_N/A	DUP E1	Unknown
BRCA2
BRCA2	E2								PVS1	START codon
BRCA2	E2								PVS1	PTC	PM5_PTC_S
BRCA2	E2								c.-39		c.67				c.67+1G>	A, T	PVS1 (RNA)
BRCA2	E2		PVS1	c.-39-2A>	C, T, G					EXON 2		\			c.67+1G>	C	PVS1
BRCA2	E2		PVS1	c..39-1G>	C, T					0.7%					c.67+2T>	A, G	PVS1
BRCA2	E2		PVS1 (RNA)	c..39-1G>	A					p.1	p.23				c.67+2T>	C	PVS1 (RNA)
BRCA2	E2						5'UTR		PVS1	DEL E2
BRCA2	E2						Coding		PVS1_N/A	DUP E2	Tandem		PALB2	p.10_23
BRCA2	E2						Coding PALB2 domain		PVS1_N/A	DUP E2	Unknown		interacting
BRCA2	E2						Intron						domain
BRCA2	E2
BRCA2	E2
BRCA2
BRCA2	E3								PVS1	PTC	PM5_PTC_S
BRCA2	E3								c.68		c.316				c.316+1G>	T	PVS1 (RNA)
BRCA2	E3	Small in-frame observed	PVS1_P (RNA)	c.68-2A>	C, G, T			\		EXON 3		\			c.316+1G>	A, C	PVS1
BRCA2	E3	Small in-frame observed	PVS1_P (RNA)	c.68-1G>	A, C, T					2.4%					c.316+2T>	A, G	PVS1
BRCA2	E3								p.23		p.106				c.316+2T>	C	PVS1 (RNA)
BRCA2	E3						Coding		PVS1	DEL E3
BRCA2	E3						Coding PALB2 domain		PVS1_N/A	DUP E3	Tandem		PALB2	p.23_40
BRCA2	E3						Intron		PVS1_N/A	DUP E3	Unknown		interacting
BRCA2	E3												domain
BRCA2	E3
BRCA2
BRCA2	E4								PVS1	PTC	PM5_PTC
BRCA2	E4	PTC_NMD Δ(E4) predicted. Δ(E4) and in-frame Δ(E4,5) (suspected functional) observed	PVS1_N/A	c.317-2A	G				c.317		c.425
BRCA2	E4	PTC_NMD Δ(E4) predicted. Δ(E4) and in-frame Δ(E4,5) (suspected functional) expected	PVS1_N/A	c.317-2A	C, T			\		EXON 4		/			c.425+1G>	A, C, T	PVS1_N/A	PTC_NMD Δ(E4) predicted. In-frame Δ(E4,5) expected (c.425G>T data) and suspected functional
BRCA2	E4	PTC_NMD Δ(E4) predicted. Δ(E4) and in-frame Δ(E4,5) (suspected functional) expected	PVS1_N/A	c.317-1G	A, C, T					1.1%					c.425+2T>	A, C, G	PVS1_N/A	PTC_NMD Δ(E4) predicted. In-frame Δ(E4,5) expected (c.425G>T data) and suspected functional
BRCA2	E4	The possibility of intermediate risk variants should not be disregarded							p.106		p.142							The possibility of intermediate risk variants should not be disregarded
BRCA2	E4								PVS1	DEL E4
BRCA2	E4						Coding		PVS1	DUP E4	Tandem
BRCA2	E4						Intron		PVS1_S	DUP E4	Unknown
BRCA2
BRCA2	E5								PVS1	PTC	PM5_PTC_S
BRCA2	E5		PVS1 (RNA)	c.426-2A>	T				c.426		c.475				c.475+1G>	A, T	PVS1 (RNA)
BRCA2	E5		PVS1	c.426-2A>	C, G			/		EXON 5		\			c.475+1G>	C	PVS1
BRCA2	E5		PVS1	c.426-1G>	A, C, T					0.5%					c.475+2T>	A, C, G	PVS1
BRCA2	E5								p.142		p.159
BRCA2	E5								PVS1	DEL E5
BRCA2	E5						Coding		PVS1	DUP E5	Tandem
BRCA2	E5						Intron		PVS1_S	DUP E5	Unknown
BRCA2
BRCA2	E6								PVS1	PTC	PM5_N/A
BRCA2	E6		PVS1 (RNA)	c.476-2A>	G				c.476		c.516				c.516+1G>	A, T	PVS1 (RNA)
BRCA2	E6		PVS1	c.476-2A>	C, T			\		EXON 6		l			c.516+1G>	C	PVS1
BRCA2	E6		PVS1	c.476-1G>	A, C, T					0.4%					c.516+2T>	G	PVS1
BRCA2	E6								p.159		p.172				c.516+2T>	A, C	PVS1 (RNA)
BRCA2	E6								PVS1	DEL E6
BRCA2	E6						Coding		PVS1	DUP E6	Tandem
BRCA2	E6						Intron		PVS1_S	DUP E6	Unknown
BRCA2
BRCA2	E7								PVS1	PTC	PM5_PTC_S
BRCA2	E7	PTC_NMD Δ(E7p1) predicted. PTC_NMD observed	PVS1 (RNA)	c.517-1G>	A				c.517		c.631				c.631+1G>	A	PVS1 (RNA)	PTC_NMD Δ(E7) predicted. PTC_NMD Δ(E7) observed
BRCA2	E7	PTC_NMD Δ(E7) predicted. Δ(E7) and in-frame Δ(E4_E7) (suspected functional) expected	PVS1_N/A	c.517-1G>	C, T			l		EXON 7		\			c.631+1G>	C, T	PVS1_N/A	PTC_NMD Δ(E7) predicted. Δ(E7) and in-frame Δ(E4_E7) (suspected functional) expected
BRCA2	E7	PTC_NMD Δ(E7) predicted. Δ(E7) and in-frame Δ(E4_E7) (suspected functional) expected	PVS1_N/A	c.517-2A>	C, T					1.1%					c.631+2T>	A, C	PVS1_N/A	PTC_NMD Δ(E7) predicted. Δ(E7) and in-frame Δ(E4_E7) (suspected functional) expected
BRCA2	E7	PTC_NMD Δ(E7) predicted. Δ(E7) and in-frame Δ(E4_E7) (suspected functional) observed	PVS1_N/A	c.517-2A>	G				p.173		p.211				c.631+2T>	G	PVS1_N/A	PTC_NMD Δ(E7) predicted. Δ(E7) and in-frame Δ(E4_E7) (suspected functional) observed
BRCA2	E7	The possibility of intermediate risk variants should not be disregarded							PVS1	DEL E7								Conflicting Splicing data for variants with similar SpliceAI scores
BRCA2	E7						Coding		PVS1	DUP E7	Tandem							The possibility of intermediate risk variants should not be disregarded
BRCA2	E7						Intron		PVS1_S	DUP E7	Unknown
BRCA2
BRCA2	E8								PVS1	PTC	PM5_PTC_S
BRCA2	E8	PTC_NMD Δ(E8p4) predicted. PTC_NMD Δ(E4_8) , Δ(6q39_E7) and in-frame Δ(6q39_E8) (suspected functional) observed	PVS1_N/A	c.632-2A>	G				c.632		c.681				c.681+1G>	A,	PVS1_N/A	PTC_NMD Δ(E8)/▼(E8q4) predicted. In-frame Δ(E8_E10) (suspected functional) observed
BRCA2	E8	PTC_NMD Δ(E8p4) predicted. PTC_NMD Δ(E4_8) , Δ(6q39_E7) and in-frame Δ(6q39_E8) (suspected functional) expected	PVS1_N/A	c.632-2A>	C, T			\		EXON 8		l			c.681+1G>	C, T	PVS1_N/A	PTC_NMD Δ(E8)/▼(E8q4) predicted. In-frame Δ(E8_E10) (suspected functional) expected
BRCA2	E8	PTC_NMD Δ(E8p4) predicted. PTC_NMD Δ(E4_8) , Δ(6q39_E7) and in-frame Δ(6q39_E8) (suspected functional) expected	PVS1_N/A	c.632-1G>	T					0.5%					c.681+2T>	A, C, G	PVS1_N/A	PTC_NMD Δ(E8)/▼(E8q4) predicted. In-frame Δ(E8_E10) (suspected functional) expected
BRCA2	E8	PTC_NMD Δ(E8p4) predicted. PTC_NMD Δ(E8p4), Δ(E8), Δ(6q39_E8p4) observed	PVS1 (RNA)	c.632-1G>	A, C				p.211		p.227							The possibility of intermediate risk variants should not be disregarded
BRCA2	E8	Conflicting Splicing data for variants with similar SpliceAI scores							PVS1	DEL E8
BRCA2	E8	The possibility of intermediate risk variants should not be disregarded					Coding		PVS1	DUP E8	Tandem
BRCA2	E8						Intron		PVS1_S	DUP E8	Unknown
BRCA2
BRCA2	E9								PVS1	PTC	PM5_PTC_S
BRCA2	E9		PVS1 (RNA)	c.682-2A>	C, G				c.682		c.793				c.793+1G>	C, T	PVS1 (RNA)
BRCA2	E9		PVS1	c.682-2A>	T			l		EXON 9		\			c.793+1G>	A	PVS1
BRCA2	E9		PVS1	c.682-1G>	A, T					1.1%					c.793+2T>	A, G,	PVS1
BRCA2	E9		PVS1 (RNA)	c.682-1G>	C				p.228		p.265				c.793+2T>	C	PVS1	Creates a GC splice site (but not AG|GCAAGT), SpliceAI score <0.8. Recommend investigate for leaky splicing.
BRCA2	E9								PVS1	DEL E9
BRCA2	E9						Coding		PVS1	DUP E9	Tandem
BRCA2	E9						Intron		PVS1_S	DUP E9	Unknown
BRCA2
BRCA2	E10								PVS1	PTC	PM5_PTC_S
BRCA2	E10							c.794				c.1909
BRCA2	E10	Small in-frame suspected functional predicted	PVS1_N/A	c.794-2A>	C, G, T		\			EXON 10			\		c.1909+1G>	A, C, T	PVS1_N/A	No good splicing prediction, but in-frame Δ(10) suspected functional
BRCA2	E10	Small in-frame suspected functional predicted	PVS1_N/A	c.794-1G>	C, T					10.9%					c.1909+2T>	A, C, G	PVS1_N/A	No good splicing prediction, but in-frame Δ(10) suspected functional
BRCA2	E10	PTC_NMD predicted	PVS1	c.794-1G>	A			p.265				p.637						The possibility of intermediate risk variants should not be disregarded
BRCA2	E10								PVS1_N/A	DEL E10
BRCA2	E10						Coding		PVS1_P	DUP E10	Tandem
BRCA2	E10						Intron		PVS1_N/A	DUP E10	Unknown
BRCA2
BRCA2	E11								PVS1	PTC	PM5_PTC_S
BRCA2	E11						c.1910						c.6841		c.6841+1G>	A, C	PVS1 (RNA)
BRCA2	E11		PVS1	c.1910-2A>	C, G, T	\				EXON 11				\	c.6841+1G>	T	PVS1
BRCA2	E11		PVS1	c.1910-1G>	A, C, T					48.1%					c.6841+2T>	A, G	PVS1
BRCA2	E11						p.637						p.2281		c.6841+2T>	C	PVS1	Creates a GC splice site (but not AG|GCAAGT), SpliceAI score <0.8. Recommend investigate for leaky splicing.
BRCA2	E11								PVS1	DEL E11
BRCA2	E11						Coding		PVS1_P	DUP 11	Tandem
BRCA2	E11						Intron		PVS1_N/A	DUP 11	Unknown
BRCA2
BRCA2	E12								PVS1	PTC	PM5_N/A
BRCA2	E12	Observed in-frame Δ(12) suspected functional	PVS1_N/A	c.6842-2A>	G				c.6842		c.6937				c.6937+1G>	A	PVS1_N/A	Observed in-frame Δ(12) suspected functional
BRCA2	E12	Predicted in-frame Δ(12) suspected functional	PVS1_N/A	c.6842-2A>	C, T			\		EXON 12		\			c.6937+1G>	C, T	PVS1_N/A	Predicted in-frame Δ(12) suspected functional
BRCA2	E12	Predicted in-frame Δ(12) suspected functional	PVS1_N/A	c.6842-1G>	A, C, T					0.9%					c.6937+1T>	A, C, G	PVS1_N/A	Predicted in-frame Δ(12) suspected functional
BRCA2	E12	The possibility of intermediate risk variants should not be disregarded							p.2281		p.2313							The possibility of intermediate risk variants should not be disregarded
BRCA2	E12								PVS1_N/A	DEL E12
BRCA2	E12						Coding		PVS1_N/A	DUP E12	Tandem
BRCA2	E12						Intron		PVS1_N/A	DUP E12	Unknown
BRCA2
BRCA2	E13								PVS1	PTC	PM5_PTC_S
BRCA2	E13								c.6938		c.7007				c.7007+1G>	C	PVS1 (RNA)
BRCA2	E13		PVS1	c.6938-2A>	C, G, T			\		EXON 13		/			c.7007+1G>	A, T	PVS1
BRCA2	E13		PVS1	c.6938-1G>	A, C, T					0.7%					c.7007+2T>	A, C, G	PVS1
BRCA2	E13								p.2313		p.2336
BRCA2	E13								PVS1	DEL E13
BRCA2	E13						Coding		PVS1	DUP E13	Tandem
BRCA2	E13						Intron		PVS1_S	DUP E13	Unknown
BRCA2
BRCA2	E14								PVS1	PTC	PM5_PTC_S
BRCA2	E14		PVS1 (RNA)	c.7008-2A>	G, T				c.7008		c.7435				c.7435+1G>	C	PVS1 (RNA)
BRCA2	E14		PVS1	c.7008-2A>	C			/		EXON 14		\			c.7435+1G>	A, T	PVS1
BRCA2	E14		PVS1	c.7008-1G>	C, T					4.2%					c.7435+2T>	A, C, G	PVS1
BRCA2	E14		PVS1 (RNA)	c.7008-1G>	A				p.2336		p.2479
BRCA2	E14								PVS1	DEL E14
BRCA2	E14						Coding		PVS1	DUP E14	Tandem
BRCA2	E14						Intron		PVS1_S	DUP E14	Unknown
BRCA2
BRCA2	E15								PVS1	PTC	PM5_PTC_S
BRCA2	E15		PVS1 (RNA)	c.7436-2A>	G, T				c.7436		c.7617				c.7617+1G>	A, T	PVS1 (RNA)
BRCA2	E15		PVS1	c.7436-2A>	C			\		EXON 15		l			c.7617+1G>	C	PVS1
BRCA2	E15		PVS1	c.7436-1G>	C, T					1.8%					c.7617+2T>	A	PVS1
BRCA2	E15		PVS1 (RNA)	c.7436-1G>	A				p.2479		p.2539				c.7617+2T>	G	PVS1 (RNA)
BRCA2	E15						Coding		PVS1	DEL E15					c.7617+2T>	C	PVS1	Creates a GC splice site (but not AG|GCAAGT), SpliceAI score <0.8. Recommend investigate for leaky splicing.
BRCA2	E15						Coding DBD		PVS1	DUP E15	Tandem
BRCA2	E15						Intron		PVS1_S	DUP E15	Unknown		DBD	p.2481_2539
BRCA2	E15
BRCA2	E15
BRCA2	E15
BRCA2
BRCA2	E16								PVS1	PTC	PM5_PTC_S
BRCA2	E16		PVS1 (RNA)	c.7618-2A>	G, T				c.7618		c.7805				c.7805+1G>	A	PVS1 (RNA)
BRCA2	E16		PVS1	c.7618-2A>	C			l		EXON 16		/			c.7805+1G>	C, T	PVS1
BRCA2	E16		PVS1	c.7618-1G>	T					1.8%					c.7805+2T>	A, C, G	PVS1
BRCA2	E16		PVS1 (RNA)	c.7618-1G>	A, C				p.2540		p.2602
BRCA2	E16								PVS1	DEL E16			DBD	p.2540_2602
BRCA2	E16						Coding DBD		PVS1	DUP E16	Tandem
BRCA2	E16						Intron		PVS1_S	DUP E16	Unknown
BRCA2	E16
BRCA2
BRCA2	E17								PVS1	PTC	PM5_PTC_S
BRCA2	E17		PVS1 (RNA)	c.7806-2A>	G				c.7806		c.7976				c.7976+1G>	A	PVS1 (RNA)
BRCA2	E17		PVS1	c.7806-2A>	C, T			/		EXON 17		/			c.7976+1G>	C, T	PVS1
BRCA2	E17		PVS1	c.7806-1G>	C					1.7%					c.7976+2C>	A, G	PVS1
BRCA2	E17		PVS1 (RNA)	c.7806-1G>	A, T				p.2602		p.2659				c.7976+2C>	T	PVS1_N/A	GC site improved to GT site
BRCA2	E17								PVS1	DEL E17
BRCA2	E17						Coding DBD		PVS1_S	DUP E17	Tandem		DBD	p.2602_2659
BRCA2	E17						Intron		PVS1_M	DUP E17	Unknown
BRCA2	E17												T2607P	W2626C	I2627F
BRCA2	E17
BRCA2
BRCA2	E18								PVS1	PTC	PM5_PTC_S
BRCA2	E18		PVS1 (RNA)	c.7977-2A>	T				c.7977		c.8331				c.8331+1G>	A, T	PVS1 (RNA)
BRCA2	E18		PVS1	c.7977-2A>	C, G			/		EXON 18		l			c.8331+1G>	C	PVS1
BRCA2	E18		PVS1	c.7977-1G>	A					3.5%					c.8331+2T>	A, G	PVS1
BRCA2	E18		PVS1 (RNA)	c.7977-1A>	C, T				p.2659		p.2777				c.8331+2T>	C	PVS1 (RNA)
BRCA2	E18								PVS1	DEL E18
BRCA2	E18						Coding DBD		PVS1	DUP E18	Tandem		DBD	p.2659_2777
BRCA2	E18						Intron		PVS1_S	DUP E18	Unknown
BRCA2	E18												E2663V	T2722R	D2723G
BRCA2	E18												D2723H	G2748D
BRCA2
BRCA2	E19								PVS1	PTC	PM5_PTC_S
BRCA2	E19		PVS1 (RNA)	c.8332-2A>	G				c.8332		c.8487				c.8487+1G>	A	PVS1 (RNA)
BRCA2	E19		PVS1	c.8332-2A>	C, T			l		EXON 19		l			c.8487+1G>	C, T	PVS1
BRCA2	E19		PVS1	c.8332-1G>	C, T					1.5%					c.8487+2T>	C, G	PVS1
BRCA2	E19		PVS1 (RNA)	c.8332-1G>	A				p.2778		p.2829				c.8487+2T>	C	PVS1 (RNA)
BRCA2	E19								PVS1	DEL E19
BRCA2	E19						Coding DBD		PVS1_S	DUP E19	Tandem		DBD	p.2778_2829
BRCA2	E19						Intron		PVS1_M	DUP E19	Unknown
BRCA2	E19													I2778
BRCA2	E19
BRCA2
BRCA2	E20								PVS1	PTC	PM5_PTC_S
BRCA2	E20	Small in-frame observed	PVS1_P (RNA)	c.8488-2A>	G				c.8488		c.8632				c.8632+1G>	A	PVS1 (RNA)
BRCA2	E20	Small in-frame predicted	PVS1_P	c.8488-2A>	C, T			l		EXON 20		\			c.8632+1G>	C, T	PVS1
BRCA2	E20	Small in-frame predicted	PVS1_P	c.8488-1G>	C, T					1.4%					c.8632+2T>	A, C	PVS1
BRCA2	E20	Small in-frame observed	PVS1_P (RNA)	c.8488-1G>	A				p.2830		p.2878				c.8632+2T>	G	PVS1 (RNA)
BRCA2	E20								PVS1	DEL E20
BRCA2	E20						Coding DBD		PVS1	DUP E20	Tandem		DBD	p.2830_2878
BRCA2	E20						Intron		PVS1_S	DUP E20	Unknown
BRCA2	E20
BRCA2	E20
BRCA2
BRCA2	E21								PVS1	PTC	PM5_PTC_P
BRCA2	E21		PVS1 (RNA)	c.8633-2A>	G				c.8633		c.8754				c.8754+1G>	A	PVS1 (RNA)
BRCA2	E21		PVS1	c.8633-2A>	C, T			\		EXON 21		l			c.8754+1G>	C, T	PVS1
BRCA2	E21		PVS1	c.8633-1G>	A, C, T					1.2%					c.8754+2T>	A, C, G	PVS1
BRCA2	E21								p.2878		p.2918
BRCA2	E21								PVS1	DEL E21			DBD	p.2878_2918
BRCA2	E21						Coding DBD		PVS1	DUP E21	Tandem
BRCA2	E21						Intron		PVS1_S	DUP E21	Unknown
BRCA2	E21
BRCA2
BRCA2	E22								PVS1	PTC	PM5_PTC_S
BRCA2	E22								c.8755		c.8953				c.8953+1G>	T	PVS1 (RNA)
BRCA2	E22		PVS1	c.8755-2A>	C, G, T			l		EXON 22		\			c.8953+1G>	A, C	PVS1
BRCA2	E22		PVS1	c.8755-1G>	C, T					1.9%					c.8953+2T>	A	PVS1
BRCA2	E22		PVS1 (RNA)	c.8755-1G>	A				p.2919		p.2985				c.8953+2T>	G	PVS1 (RNA)
BRCA2	E22								PVS1	DEL E22					c.8953+2T>	C	PVS1_N/A	Functional GC splice site predicted based on functional data, perfect match with the consensus (AG|GCAAGT), and SpliceAI score <0.8
BRCA2	E22						Coding DBD		PVS1	DUP E22	Tandem
BRCA2	E22						Intron		PVS1_S	DUP E22	Unknown		DBD	p.2919_2985
BRCA2	E22
BRCA2	E22
BRCA2	E22
BRCA2
BRCA2	E23								PVS1	PTC	PM5_PTC_S
BRCA2	E23								c.8954		c.9117				c.9117+1G>	A, T	PVS1 (RNA)
BRCA2	E23		PVS1	c.8954-2A>	C, G, T			\		EXON 23		l			c.9117+1G>	C	PVS1
BRCA2	E23		PVS1	c.8954-1G>	A, C, T					1.6%					c.9117+2T>	G	PVS1
BRCA2	E23								p.2985		p.3039				c.9117+2T>	A, C	PVS1 (RNA)
BRCA2	E23								PVS1	DEL E23
BRCA2	E23						Coding DBD		PVS1	DUP E23	Tandem		DBD	p.2985_3039
BRCA2	E23						Intron		PVS1_S	DUP E23	Unknown
BRCA2	E23
BRCA2	E23
BRCA2
BRCA2	E24								PVS1	PTC	PM5_PTC_S
BRCA2	E24	PTC_NMD observed	PVS1 (RNA)	c.9118-2A>	G				c.9118		c.9256				c.9256+1G>	A	PVS1 (RNA)
BRCA2	E24	PTC_NMD predicted	PVS1	c.9118-2A>	C, T			l		EXON 24		\			c.9256+1G>	C, T	PVS1
BRCA2	E24	PTC_NMD predicted	PVS1	c.9118-1G>	C, T					1.4%					c.9256+2T>	A, C, G	PVS1
BRCA2	E24	Small in-frame predicted	PVS1_P	c.9118-1G>	A				p.3040		p.3086
BRCA2	E24								PVS1	DEL E24			DBD	p.3040_3086
BRCA2	E24						Coding DBD		PVS1	DUP E24	Tandem
BRCA2	E24						Intron		PVS1_S	DUP E24	Unknown			R3052W
BRCA2	E24
BRCA2
BRCA2	E25								PVS1	PTC	PM5_PTC_S
BRCA2	E25								c.9257		c.9501
BRCA2	E25	Small in-frame predicted	PVS1_P	c.9257-2A>	C, G, T			\		EXON 25		l			c.9501+1G>	A, C, T	PVS1
BRCA2	E25	Small in-frame predicted	PVS1_P	c.9257-1G>	T					2.4%					c.9501+2T>	A, G	PVS1
BRCA2	E25	Small in-frame observed	PVS1_P (RNA)	c.9257-1G>	C				p.3086		p.3167				c.9501+2T>	C	PVS1	Creates a GC splice site (but not AG|GCAAGT), SpliceAI score <0.8. Recommend investigate for leaky splicing.
BRCA2	E25	PTC_NMD predicted	PVS1	c.9257-1G>	A				PVS1	DEL E25
BRCA2	E25						Coding DBD		PVS1	DUP E25	Tandem		DBD	p.3086_3167
BRCA2	E25						Intron		PVS1_S	DUP E25	Unknown
BRCA2	E25													N3124I
BRCA2
BRCA2	E26								PVS1	PTC	PM5_PTC_P
BRCA2	E26		PVS1 (RNA)	c.9502-2A>	C				c.9502	c.9558	c.9648				c.9648+1G>	A	PVS1 (RNA)
BRCA2	E26		PVS1	c.9502-2A>	G, T			l		EXON 26		l			c.9648+1G>	C, T	PVS1
BRCA2	E26		PVS1	c.9502-1G>	A, C, T					1.4%					c.9648+2T>	A, C, G	PVS1
BRCA2	E26								p.3168	p.3186	p.3216
BRCA2	E26						Coding DBD		PVS1	DEL E26			DBD	p.3168_3186
BRCA2	E26						Coding		PVS1_P	DUP E26	Tandem
BRCA2	E26						Intron		PVS1_N/A	DUP E26	Unknown
BRCA2	E26
BRCA2
BRCA2	E27								PVS1	PTC<p.T3310	PM5_PTC_S
BRCA2	E27								PVS1_N/A	PTC>p.E3309	PM5_N/A
BRCA2	E27		PVS1 (RNA)	c.9649-2A>	G				c.9649		c.10254	c.*1498
BRCA2	E27		PVS1	c.9649-2A>	C, T			l		EXON 27
BRCA2	E27		PVS1	c.9649-1G>	A, C, T					5.9%
BRCA2	E27								p.3217		p.3418
BRCA2	E27						Coding		PVS1_S	DEL E27
BRCA2	E27						3'UTR		PVS1_P	DUP E27	Tandem
BRCA2	E27						Intron		PVS1_N/A	DUP E27	Unknown
